# Genome-wide association studies to identify shared and distinct mechanisms of fibrosis across 12 organ-systems

**DOI:** 10.64898/2026.02.18.26346458

**Authors:** Ebrima Joof, Tamara Hernandez-Beeftink, Gina Parcesepe, Georgie M Massen, Ritah Nabunje, Hayley J Power, Ruby Woodward, Feras Altunusi, Olivia C Leavy, the DEMISTIFI Consortium, Hilary J Longhurst, R Gisli Jenkins, Jennifer K Quint, Louise V Wain, Richard J Allen

## Abstract

**Introduction:** Fibrosis can affect organs throughout the body and is present in a wide range of diseases. Recent research has suggested that there could be shared biological mechanisms that lead to fibrosis in different organs.

**Methods:** We performed genome-wide association studies using UK Biobank for fibrosis in 12 different organ-systems and meta-analysed results with previously published studies of fibrotic diseases. We considered genetic associations that colocalised across ≥3 organs as those likely to be involved in general fibrotic mechanisms and also identified novel genetic variants not previously reported as associated with fibrosis. Genetic correlation of fibrosis between organs was calculated using linkage disequilibrium score regression (LDSC). Discovery analyses were performed using European ancestry individuals and results were tested further in African, South Asian and East Asian ancestry groups.

**Results:** We identified eight genetic loci that colocalised across three or more organs. One of these signals, located near the *SH2B3* and *ATXN2* genes, showed evidence of a shared causal variant for fibrosis across five organs. We also identified two novel fibrotic associations, one implicating alternative splicing of *TFCP2L1* for urinary fibrosis and another implicating a missense variant in *FAM180A* for intestinal-pancreatic fibrosis. We observed significant genetic correlations for all organs, particularly for liver and skeletal fibrosis.

**Conclusion:** We found evidence of shared genetic associations for fibrosis across organs, both at individual genetic loci and genome-wide. This highlights specific genes that may contribute to fibrosis across organs and diseases, which may facilitate the development of new therapies.
