## Supplementary Table 5 for "Genome-wide association studies to identify shared and distinct mechanisms of fibrosis across 12 organ-systems"

### Sheet: Sheet2
Type	Organ	rsid	chr	position_b37	position_b38	reference_allele	effect_allele	eaf	beta	se	p	location_vep	nereast_gene_vep	SIFT_vep	PolyPhen_vep	CADD_PHRED_vep	Fine-mapping (PIP)	RegulomeDB (score)	epigenMark	eQTL_GTEx_V8_coloc	sQTL_GTEx_V8_coloc	CISpQTLs	CISpQTLs_coloc	mouseKO_genes	rareHPO_genes	AZ_Gene-level-results	AZ_Variant-level-results
novel & replicated	urinary	rs2580350	2	121996007	121238431	G	A	0.5526	0.0545893	0.00902382	1.45e-09	intron variant	TFCP2L1	-	-	1.433	0.664	TF binding + chromatin accessibility peak (0.60906)	ATAC; H3K27ac	No significant eQTLs	TFCP2L1 [Breast_Mammary_Tissue (0.917); Esophagus_Mucosa (0.976); Muscle_Skeletal (0.858); Prostate (0.942); Skin_Not_Sun_Exposed_Suprapubic (0.942); Skin_Sun_Exposed_Lower_leg (0.981); Stomach (0.915); Thyroid (0.942) & Lung (0.910)]	No	-	None	GLI2 [Microform holoprosencephaly (280200); Semilobar holoprosencephaly (220386); Combined pituitary hormone deficiencies, genetic forms (95494); Midline interhemispheric variant of holoprosencephaly (93926); Lobar holoprosencephaly (93924); Alobar holoprosencephaly (93925): Associated HPO terms: Chronic lung disease (Frequent (79-30%)); Renal agenesis (Occasional (29-5%)); Abnormality of the gen…	None	None
		rs34402378	2	121983657	121226081	C	T	0.4944	0.0573012	0.010267	2.39008e-08	intron variant	TFCP2L1	-	-	3.702	0.049	TF binding or chromatin accessibility peak (0.13454)	ChIPseq; H3K27ac
		rs6541771	2	121976519	121218943	G	A	0.4475	-0.0498801	0.00892885	2.3183e-08	3 prime UTR variant	TFCP2L1	-	-	1.607	0.045	TF binding + chromatin accessibility peak (0.60906)	ATAC; ChIPseq; DHS; H3K27ac
		rs3768903	2	121992124	121234548	C	T	0.4771	-0.0467219	0.00846524	3.40417e-08	intron variant	TFCP2L1	-	-	5.466	0.029	TF binding + chromatin accessibility peak (0.60906)	ATAC; H3K27ac
		rs1078442	2	121988924	121231348	C	A	0.5322	0.0466556	0.00846534	3.56056e-08	intron variant	TFCP2L1	-	-	7.818	0.028	TF binding + chromatin accessibility peak (0.60906)	ATAC; ChIPseq; H3K27ac
		rs6734261	2	121990108	121232532	C	A	0.4764	-0.0466406	0.00846472	3.58839e-08	intron variant	TFCP2L1	-	-	0.099	0.028	TF binding or chromatin accessibility peak (0.13454)	ATAC; H3K27ac
		rs4484042	2	121988231	121230655	C	T	0.4678	-0.0465722	0.00846575	3.77112e-08	intron variant	TFCP2L1	-	-	1.399	0.027	TF binding + chromatin accessibility peak (0.60906)	ATAC; H3K27ac
		rs1078441	2	121989071	121231495	C	A	0.4678	-0.0464495	0.00846534	4.08768e-08	intron variant	TFCP2L1	-	-	2.986	0.025	TF binding + any motif + Footprint + chromatin accessibility peak (0.66668)	ATAC; ChIPseq; H3K27ac
		rs3768905	2	121994055	121236479	C	T	0.5222	0.0483889	0.00883635	4.34764e-08	intron variant	TFCP2L1	-	-	2.343	0.024	TF binding + chromatin accessibility peak (0.60906)	ATAC; H3K27ac
		rs3768904	2	121992208	121234632	C	T	0.5222	0.0457844	0.00854014	8.27243e-08	intron variant	TFCP2L1	-	-	2.547	0.013	TF binding + chromatin accessibility peak (0.60906)	ATAC; H3K27ac
		rs2119021	2	122007378	121249802	C	A	0.4474	-0.048216	0.00904244	9.70359e-08	intron variant	TFCP2L1	-	-	0.778	0.011	TF binding or chromatin accessibility peak (0.13454)	ATAC; ChIPseq; H3K27ac
		rs750416	2	121997698	121240122	C	T	0.4396	-0.0460124	0.00865208	1.04872e-07	intron variant	TFCP2L1	-	-	10.07	0.01	TF binding + any motif + Footprint + chromatin accessibility peak (0.50526)	ChIPseq; DHS; footprints
	intestinalpanc	rs113477191	7	135418881	135734133	C	T	0.0206	0.125513	0.0227951	3.67e-08	missense variant	FAM180A	deleterious(0.01)	probably_damaging(0.998)	27.6	0.994	TF binding + chromatin accessibility peak (0.60906)	ATAC; ChIPseq; H3K27ac	No significant eQTLs	-	No	-	None	None	None	FAM180A (K573_Diverticular_disease_of_large_intestine_without_perf, p=1.65e-08; K579_Diverticular_disease_of_intestine_part_unspecified_w, p=2.21e-07); NUP205 (K579_Diverticular_disease_of_intestine_part_unspecified_w, p=8.10e-07)
colocalised > 3 organs	bile	rs6679356	1	67820194	67354511	C	T	0.827763	-0.246719	0.0190679	2.71e-38	intron_variant	IL12RB2	-	-	2.075	0.877	eQTL/caQTL + TF binding / chromatin accessibility peak (0.22271)	ATAC; DHS	IL12RB2 [Colon_Sigmoid (0.895); Lung (0.950)]	-	No	-	None	SLC35D1 [Schneckenbecken dysplasia (3144): Associated HPO terms: Accelerated skeletal maturation (Occasional (29-5%)]	None	IL23R (K509_Crohn_disease_unspecified, p=5.12e-22; K519_Ulcerative_colitis_unspecified, p=1.66e-13; K500_Crohn_disease_of_small_intestine, p=3.09e-10; K501_Crohn_disease_of_large_intestine, p=2.56e-08; K515_Left_sided_colitis, p=5.87e-07; K508_Other_Crohn_disease, p=1.83e-06)
		rs6702599	1	67825399	67359716	C	A	0.174767	0.242431	0.0189623	1.992e-37	intron_variant	IL12RB2	-	-	3.38	0.123	eQTL/caQTL + TF binding + matched TF motif + matched Footprint + chromatin accessibility peak (0.64)	ATAC; ChIPseq; H3K27ac
	skeletal	rs2476601	1	114377568	113834946	G	A	0.102517	0.444907	0.016624	8.72e-158	missense_variant	PTPN22	tolerated(1)	benign(0)	15.54	0.752	eQTL/caQTL + TF binding + any motif + Footprint + chromatin accessibility peak (0.83898)	ATAC; ChIPseq; DHS; H3K27ac	None	TRIM33 [Thyroid (0.906)]	Yes	None	PHTF1 (abnormal pancreas morphology)	None	None	PTPN22 (E109_Type_1_diabetes_mellitus_Without_complications, p=4.62e-11; M0690_Rheumatoid_arthritis_unspecified_Multiple_sites, p=2.06e-13; I251_Atherosclerotic_heart_disease, p=1.32e-07; I251_Atherosclerotic_heart_disease, p=1.32e-07; M059_Seropositive_rheumatoid_arthritis_unspecified, p=1.01e-12; M069_Rheumatoid_arthritis_unspecified, p=9.15e-27; M0690_Rheumatoid_arthritis_unspecified_Multiple_…
		rs6679677	1	114303808	113761186	C	A	0.10251	0.447359	0.0167411	2.59829e-157	downstream_gene_variant	RSBN1	-	-	1.518	0.248	eQTL/caQTL + TF binding / chromatin accessibility peak (0.55324)	H3K27ac
	diabetes	rs780093	2	27742603	27519736	C	T	0.3878	-0.0664136	0.0082318	7.15e-16	intron_variant	GCKR	-	-	0.908	0.58	eQTL/caQTL + TF binding / chromatin accessibility peak (0.22271)	ATAC; ChIPseq; DHS; H3K27ac	TRIM54 [Brain_Anterior_cingulate_cortex_BA24 (0.856)]; GTF3C2 [Brain_Putamen_basal_ganglia (0.816)]; PPM1G [Pancreas (0.880)]	SNX17 [Adipose_Subcutaneous (0.962)]; PPM1G [Adrenal_Gland (0.901)]; GTF3C2 [Nerve_Tibial (0.972)]	Yes	None	None	AGBL5 [Retinitis pigmentosa (791): Associated HPO terms: Atypical scarring of skin (Very frequent (99-80%)); Type II diabetes mellitus (Occasional (29-5%))]; IFT172 [Retinitis pigmentosa (791); Jeune syndrome (474); Bardet-Biedl syndrome (110): Associated HPO terms: Skeletal dysplasia (Very frequent (99-80%)); Atypical scarring of skin (Very frequent (99-80%)); Respiratory insufficiency (Frequent…	None	GCKR (K760_Fatty_change_of_liver_not_elsewhere_classified, p=4.34e-11; E119_Type_2_diabetes_mellitus_Without_complications, p=1.44e-06); C2orf16 (K760_Fatty_change_of_liver_not_elsewhere_classified, p=3.10e-07); GPN1 (K760_Fatty_change_of_liver_not_elsewhere_classified, p=6.46e-07)
		rs780094	2	27741237	27518370	C	T	0.3876	-0.0656236	0.0082452	1.734e-15	intron_variant	GCKR	-	-	2.646	0.243	eQTL/caQTL + TF binding / chromatin accessibility peak (0.66703)	ATAC; bQTL; ChIPseq; DHS; H3K27ac
		2:27748992_AT_A	2	27748992	-	AT	A	0.6109	0.0674502	0.0085869	3.996e-15	intergenic_variant	-	-	-	0.108	0.111	-	-
		rs1260326	2	27730940	27508073	C	T	0.3985	-0.0638296	0.0081907	6.549e-15	missense_variant,splice_region_variant	GCKR	tolerated(1)	benign(0)	10.99	0.065	eQTL/caQTL + TF binding / chromatin accessibility peak (0.55436)	ChIPseq; DHS; H3K27ac; ATAC
	systemic	rs13246321	7	128701331	129061277	C	T	0.890934	-0.366156	0.0320972	3.83e-30	downstream_gene_variant	TPI1P2	-	-	12.88	0.666	eQTL/caQTL + TF binding / chromatin accessibility peak (0.22271)	ATAC; DHS; H3K27ac	None	None	No	-	SMO (abnormal skin morphology); STRIP2 (enlarged pancreas)	None	TNPO3 (K830_Cholangitis, p=7.03e-07)	None
		rs10488631	7	128594183	128954129	C	T	0.890797	-0.328866	0.0290733	1.15e-29	downstream_gene_variant	TNPO3	-	-	5.792	0.277	TF binding + any motif + chromatin accessibility peak (0.04304)	ATAC; eRNA; H3K27ac
		rs13239597	7	128695983	129055929	C	A	0.1092	0.336515	0.0301225	5.619e-29	upstream_gene_variant	TNPO3	-	-	8.266	0.056	TF binding + any motif + chromatin accessibility peak (0.65177)	eRNA; ATAC; H3K27ac
	systemic	rs2736340	8	11343973	11486464	C	T	0.257492	0.189003	0.0193006	1.21e-22	upstream_gene_variant	BLK	-	-	3.103	1	eQTL/caQTL + TF binding + any motif + Footprint + chromatin accessibility peak (0.94)	ChIPseq; DHS; ATAC; H3K27ac	BLK [Adipose_Subcutaneous (0.881); Breast_Mammary_Tissue (0.907); Cells_EBV-transformed_lymphocytes (0.993); Nerve_Tibial (0.857)]; FAM167A [Cells_Cultured_fibroblasts (0.989)]; RP11-148O21.4 [Cells_EBV-transformed_lymphocytes (0.949)]; RP11-148O21.2 [Cells_EBV-transformed_lymphocytes (0.949)]	None	Yes	None	None	BLK [MODY (552): Associated HPO terms: Insulin-resistant diabetes mellitus (Occasional (29-5%)); Transient neonatal diabetes mellitus (Occasional (29-5%)); Renal cyst (Very rare (<4-1%)); Abnormality of the genitourinary system (Very rare (<4-1%)); Exocrine pancreatic insufficiency (Very rare (<4-1%)); Pancreatic hypoplasia (Very rare (<4-1%))]; GATA4 [Partial atrioventricular septal defect (1330…	None	None
	cardiovascular	rs7310615	12	111865049	111427245	G	C	0.482436	0.0700763	0.0081636	9.19824e-18	intron_variant	SH2B3	-	-	0.396	0.255	eQTL/caQTL + TF binding / chromatin accessibility peak (0.55436)	ATAC; H3K27ac	None	None	Yes	BRAP (0.981) ERP29 (0.974) PPP1CC (0.984)	TMEM116 (abnormal lung morphology)	None	None	SH2B3 (I251_Atherosclerotic_heart_disease, p=3.07e-30; I802_Phlebitis_and_thrombophlebitis_of_other_deep_vessels, p=1.40e-11; E109_Type_1_diabetes_mellitus_Without_complications, p=1.25e-08; E119_Type_2_diabetes_mellitus_Without_complications, p=6.37e-07; I350_Aortic_valve_stenosis, p=2.26e-06); ATXN2 (I251_Atherosclerotic_heart_disease, p=3.19e-09); CUX2 (I251_Atherosclerotic_heart_disease, p=2.…
		rs7137828	12	111932800	111494996	T	C	0.48356	0.0691622	0.00809707	1.32364e-17	intron_variant	ATXN2	-	-	0.662	0.176	TF binding or chromatin accessibility peak (0.134540	ATAC; H3K27ac
		rs3184504	12	111884608	111446804	C	T	0.482477	0.0690595	0.00808782	1.3606e-17	missense_variant	SH2B3	tolerated(1)	benign(0)	12.94	0.171	TF binding + any motif + chromatin accessibility peak (0.67022)	DHS; eRNA; ATAC; H3K27ac
		rs597808	12	111973358	111535554	G	A	0.483776	0.0693581	0.00812662	1.40032e-17	intron_variant	ATXN2	-	-	0.31	0.166	TF binding or chromatin accessibility peak (0.13454)	ATAC; ChIPseq
		rs653178	12	112007756	111569952	T	C	0.48322	0.0688729	0.00808802	1.66101e-17	intron_variant	ATXN2	-	-	0.105	0.141	TF binding + chromatin accessibility peak (0.609060	ATAC; ChIPseq; H3K27ac
		rs35350651	12	111907431	111469627	AC	A	0.496554	0.067668	0.00809895	6.53711e-17	intron_variant	ATXN2	-	-	8.875	0.037	TF binding + any motif + Footprint + chromatin accessibility peak (0.79882)	ATAC; ChIPseq; DHS; footprints; H3K27ac
		rs10774625	12	111910219	111472415	G	A	0.49609	0.0673034	0.00809055	8.92391e-17	intron_variant	ATXN2	-	-	1.347	0.027	TF binding or chromatin accessibility peak (0)	ATAC; DHS; H3K27ac
	skeletal	rs8032939	15	38834033	38541832	C	T	0.754566	-0.0862019	0.0123866	3.41965e-12	intron_variant	RASGRP1	-	-	0.558	0.327	eQTL/caQTL + TF binding / chromatin accessibility peak (0.22271)	ATAC; H3K27ac	RASGRP1 [Spleen (0.876); Testis (0.957)]; ENSG00000259345.5 [Stomach (0.941)]	-	No	-	None	RASGRP1 [Autoimmune lymphoproliferative syndrome (3261): Associated HPO terms: Glomerulonephritis (Occasional (29-5%)); Renal insufficiency (Very rare (<4-1%)); Pulmonary infiltrates (Very rare (<4-1%)); Pulmonary fibrosis (Very rare (<4-1%)); Systemic lupus erythematosus (Very rare (<4-1%)); Neoplasm of the skin (Very rare (<4-1%))]	None	None
		rs8043085	15	38828140	38535939	G	T	0.231113	0.0858261	0.0126618	1.2157e-11	intron_variant	RASGRP1	-	-	6.671	0.0965265	eQTL/caQTL + TF binding + any motif + Footprint + chromatin accessibility peak (1)	DHS; ATAC; H3K27ac
		rs7170151	15	38846678	38554477	C	T	0.254909	0.0823586	0.0121883	1.40683e-11	intron_variant	RASGRP1	-	-	0.004	0.0811309	eQTL/caQTL + TF binding / chromatin accessibility peak (0.66703)	caQTL; ChIPseq; DHS; eRNA; ATAC; H3K27ac
		rs6495979	15	38847359	38555158	C	T	0.254792	0.0822342	0.012189	1.51354e-11	intron_variant	RASGRP1	-	-	5.193	0.0755481	eQTL/caQTL + TF binding / chromatin accessibility peak (0.55324)	ATAC; H3K27ac
		rs4924273	15	38846738	38554537	G	C	0.254657	0.082114	0.0121882	1.61479e-11	intron_variant	RASGRP1	-	-	0.216	0.0709187	eQTL/caQTL + TF binding / chromatin accessibility peak (0.55436)	ChIPseq; DHS; eRNA; ATAC; H3K27ac
		rs8035957	15	38838264	38546063	C	T	0.745522	-0.0819296	0.0121724	1.68774e-11	intron_variant	RASGRP1	-	-	0.079	0.0678536	Other (0.51392)	ATAC; H3K27ac
		15:38847877_GC_G	15	38847877	38555676	GC	G	0.254431	0.0815146	0.0122041	2.40151e-11	intron_variant	RASGRP1	-	-	9.395	0.0482049	-	DHS; ATAC; H3K27ac
		rs7173565	15	38850330	38558129	C	T	0.7424	-0.0813855	0.0122222	2.75986e-11	intron_variant	RASGRP1	-	-	1.421	0.0421421	eQTL/caQTL + TF binding / chromatin accessibility peak (0.55436)	ATAC; caQTL; ChIPseq; DHS; H3K27ac
		rs11631591	15	38850262	38558061	C	T	0.742622	-0.0813165	0.0122239	2.88651e-11	intron_variant	RASGRP1	-	-	0.799	0.0403428	eQTL/caQTL + TF binding + any motif + Footprint + chromatin accessibility peak (0.97389)	ATAC; caQTL; ChIPseq; DHS; H3K27ac
		rs72727387	15	38843476	38551275	G	A	0.258569	0.0804296	0.012221	4.66522e-11	intron_variant	RASGRP1	-	-	7.922	0.0252585	Other (0.513920	ATAC; H3K27ac
		rs72727388	15	38843694	38551493	C	T	0.74142	-0.080411	0.0122214	4.72026e-11	intron_variant	RASGRP1	-	-	2.766	0.0249721	eQTL/caQTL + TF binding / chromatin accessibility peak (0.01)	ATAC; H3K27ac
		rs36027443	15	38846347	38554146	G	A	0.250464	0.0798041	0.0122711	7.85134e-11	intron_variant	RASGRP1	-	-	0.311	0.0152615	eQTL/caQTL + TF binding / chromatin accessibility peak (0.55436)	caQTL; DHS; ATAC; H3K27ac
		rs12593201	15	38844106	38551905	G	A	0.250108	0.0792903	0.012259	9.93719e-11	intron_variant	RASGRP1	-	-	14.71	0.0121219	eQTL/caQTL + TF binding / chromatin accessibility peak (0.31)	DHS; ATAC; H3K27ac
		rs28582094	15	38843887	38551686	G	A	0.749892	-0.0792877	0.0122591	9.95472e-11	intron_variant	RASGRP1	-	-	8.526	0.0121012	Other (0.51392)	ATAC; H3K27ac
		rs770467028	15	38846342	38554141	C	CT	0.752611	-0.0795697	0.0123074	1.01155e-10	intron_variant	RASGRP1	-	-	-	0.0119532	eQTL/caQTL + TF binding / chromatin accessibility peak (0.55436)	DHS; ATAC; H3K27ac
	skeletal	rs11089637	22	21979096	21624807	C	T	0.852084	-0.0895106	0.0149654	2.22e-09	downstream_gene_variant	UBE2L3	-	-	-	0.039	eQTL/caQTL + TF binding + any motif + Footprint + chromatin accessibility peak (0.19933)	ATAC; caQTL; ChIPseq; eRNA; H3K27ac	UBE2L3 [Adipose_Subcutaneous (0.889); Artery_Aorta (0.834); Artery_Tibial (0.926); Esophagus_Gastroesophageal_Junction (0.897); Esophagus_Mucosa (0.889); Esophagus_Muscularis (0.922); Muscle_Skeletal (0.899); Nerve_Tibial (0.892); Skin_Sun_Exposed_Lower_leg (0.900); Testis (0.917); Whole_Blood (0.894)]; CCDC116 [Adipose_Subcutaneous (0.891); Adipose_Visceral_Omentum (0.870); Artery_Aorta (0.893);…	UBE2L3 [Testis (0.934)]	No	-	None	None	None	None
		rs73166630	22	21945978	21591689	G	A	0.189011	0.0816315	0.0137413	2.84003e-09	intron_variant	UBE2L3	-	-	1.286	0.028	TF binding + any motif + Footprint + chromatin accessibility peak (0.34664)	ATAC; ChIPseq; H3K27ac
		rs4821116	22	21973319	21619030	C	T	0.189431	0.0798253	0.0134502	2.94063e-09	intron_variant	UBE2L3	-	-	4.369	0.027	eQTL/caQTL + TF binding + any motif + Footprint + chromatin accessibility peak (0.64348)	caQTL; ChIPseq; DHS; H3K27ac
		rs4821114	22	21970810	21616521	G	C	0.189397	0.0800642	0.013508	3.08194e-09	intron_variant	UBE2L3	-	-	1.234	0.026	TF binding or chromatin accessibility peak (0.544)	ATAC; ChIPseq; H3K27ac
		rs5749495	22	21940310	21586021	G	A	0.81066	-0.0813115	0.0137386	3.24983e-09	intron_variant	UBE2L3	-	-	-	0.025	TF binding or chromatin accessibility peak (0.58955)	ATAC; bQTL; ChIPseq; H3K27ac
		rs5754344	22	21963786	21609497	G	A	0.810646	-0.0802873	0.0135663	3.25594e-09	intron_variant	UBE2L3	-	-	-	0.025	TF binding + chromatin accessibility peak (0.60906)	ATAC; H3K27ac
		rs4821124	22	21979289	21625000	C	T	0.810529	-0.079836	0.0135078	3.41341e-09	downstream_gene_variant	UBE2L3	-	-	-	0.023	TF binding + chromatin accessibility peak (0.60906)	ATAC; bQTL; caQTL; ChIPseq; DHS; eRNA; footprints; H3K27ac
		rs4821104	22	21950405	21596116	G	A	0.810637	-0.0808074	0.0136814	3.49697e-09	intron_variant	UBE2L3	-	-	-	0.023	TF binding or chromatin accessibility peak (0.58955)	ATAC; ChIPseq
		rs12484550	22	21941915	21587626	C	T	0.189368	0.0811143	0.0137385	3.54483e-09	intron_variant	UBE2L3	-	-	0.617	0.023	TF binding + any motif + chromatin accessibility peak (0.57268)	ATAC; caQTL; ChIPseq; DHS; eRNA; H3K27ac
		rs5749502	22	21945096	21590807	T	A	0.189336	0.081053	0.0137386	3.643e-09	intron_variant	UBE2L3	-	-	2.383	0.022	TF binding + any motif + Footprint + chromatin accessibility peak (0.80975)	ATAC; bQTL; H3K27ac
		rs2266963	22	21947467	21593178	G	C	0.810643	-0.0810479	0.0137379	3.64436e-09	intron_variant	UBE2L3	-	-	-	0.022	TF binding + any motif + Footprint + chromatin accessibility peak (0.81166)	bQTL; ATAC; H3K27ac
		rs2298428	22	21982892	21628603	C	T	0.181825	0.0809374	0.0137483	3.93092e-09	downstream_gene_variant	UBE2L3	tolerated(0.17)	benign(0.285)	22.2	0.021	TF binding + chromatin accessibility peak (0.60906)	ATAC; bQTL; ChIPseq; DHS; eRNA; H3K27ac
		rs5754234	22	21942978	21588689	T	A	0.810684	-0.0808872	0.01374	3.93279e-09	intron_variant	UBE2L3	-	-	-	0.021	TF binding or chromatin accessibility peak (0.30371)	ATAC; bQTL; eRNA; H3K27ac
		rs9621715	22	21942007	21587718	G	A	0.189329	0.0808593	0.0137401	3.98244e-09	intron_variant	UBE2L3	-	-	1.026	0.02	TF binding + chromatin accessibility peak (0.60906)	ATAC; bQTL; ChIPseq; DHS; eRNA; H3K27ac
		rs5754166	22	21930777	21576488	C	T	0.189285	0.0817835	0.0139077	4.09145e-09	intron_variant	UBE2L3	-	-	5.608	0.02	TF binding or chromatin accessibility peak (0.58955)	ATAC; H3K27ac
		rs5754177	22	21933428	21579139	C	T	0.189336	0.0814407	0.0138524	4.1228e-09	intron_variant	UBE2L3	-	-	3.955	0.02	TF binding or chromatin accessibility peak (0.58955)	bQTL; ChIPseq; ATAC; H3K27ac
		22:21952253_ATT_A	22	21952253	21597964	ATT	A	0.198527	0.0797923	0.0135658	4.05632e-09	intron_variant	UBE2L3	-	-	0.745	0.02	-	-
		rs2266961	22	21928597	21574308	G	C	0.810692	-0.0818777	0.013963	4.52114e-09	intron_variant	UBE2L3	-	-	-	0.018	TF binding + chromatin accessibility peak (0.60906)	ATAC; bQTL; caQTL; ChIPseq; H3K27ac
		22:21941164_CTT_C	22	21941164	21586875	C	CTT	0.810189	-0.0809577	0.0138222	4.71064e-09	intron_variant	UBE2L3	-	-	0.791	0.017	-	ATAC; ChIPseq; H3K27ac
		rs73166619	22	21930093	21575804	C	T	0.189281	0.0817454	0.0139631	4.78781e-09	intron_variant	UBE2L3	-	-	7.013	0.017	TF binding or chromatin accessibility peak (0.13454)	ATAC; caQTL; DHS; H3K27ac
		rs5754104	22	21916361	21562072	G	A	0.187104	0.0849711	0.0145349	5.0357e-09	intron_variant	UBE2L3	-	-	3.455	0.017	Other (0.18412)	H3K27ac
		rs138665726	22	21917859	21563570	C	A	0.813298	-0.0840595	0.0143813	5.06458e-09	upstream_gene_variant	UBE2L3	-	-	-	0.017	-	ATAC
		rs11089620	22	21922456	21568167	G	C	0.810899	-0.0821872	0.0141315	6.0319e-09	intron_variant	UBE2L3	-	-	-	0.014	TF binding + any motif + chromatin accessibility peak (0.47966)	ATAC; bQTL; ChIPseq; DHS; eRNA; H3K27ac
		rs2256609	22	21925017	21570728	G	A	0.810184	-0.0818302	0.014072	6.0594e-09	intron_variant	UBE2L3	-	-	-	0.014	TF binding or chromatin accessibility peak (0.6855)	ATAC; bQTL; H3K27ac
		rs59391722	22	21920817	21566528	G	C	0.189054	0.0823186	0.014187	6.53673e-09	upstream_gene_variant	UBE2L3	-	-	1.633	0.013	TF binding + chromatin accessibility peak (0.60906)	ATAC; caQTL; DHS; H3K27ac
		rs5998509	22	21917479	21563190	C	T	0.189129	0.0831657	0.0143446	6.72257e-09	upstream_gene_variant	UBE2L3	-	-	1.716	0.013	TF binding or chromatin accessibility peak (0.58955)	ATAC; H3K27ac
		rs5754100	22	21916166	21561877	C	T	0.812703	-0.0847632	0.0146317	6.90862e-09	intron_variant	UBE2L3	-	-	-	0.013	TF binding or chromatin accessibility peak (0.13454)	DHS; H3K27ac; ATAC
		rs2266959	22	21922904	21568615	G	T	0.18907	0.0816557	0.0141337	7.58747e-09	intron_variant	UBE2L3	-	-	11.78	0.011	TF binding + chromatin accessibility peak (0.60906)	ATAC; bQTL; caQTL; ChIPseq; eRNA; H3K27ac
		rs738128	22	21971010	21616721	G	A	0.192585	0.0780083	0.0135416	8.37893e-09	intron_variant	UBE2L3	-	-	1.075	0.01	TF binding or chromatin accessibility peak (1)	ATAC; H3K27ac
		rs5998672	22	21966442	21612153	G	A	0.192575	0.077989	0.0135441	8.50497e-09	intron_variant	UBE2L3	-	-	0.911	0.01	eQTL/caQTL + TF binding + any motif + chromatin accessibility peak (0.96583)	ChIPseq; ATAC; H3K27ac
		rs12158299	22	21979584	21625295	C	T	0.192764	0.0776338	0.0134864	8.58915e-09	downstream_gene_variant	UBE2L3	-	-	6.094	0.01	eQTL/caQTL + TF binding + any motif + Footprint + chromatin accessibility peak (1)	ATAC; caQTL; H3K27ac
		rs758643372	22	21980393	21626104	C	CAG	0.807609	-0.0779774	0.0135565	8.81802e-09	downstream_gene_variant	UBE2L3	-	-	-	0.009	-	ATAC; H3K27ac
		rs7445	22	21977047	21622758	C	T	0.19204	0.0775759	0.0134862	8.80563e-09	3_prime_UTR_variant	UBE2L3	-	-	5.545	0.009	TF binding + any motif + Footprint + chromatin accessibility peak (0.73655)	ATAC; caQTL; ChIPseq; DHS; eRNA; H3K27ac
		rs11089629	22	21958872	21604583	G	T	0.80737	-0.0780781	0.0135984	9.37327e-09	intron_variant	UBE2L3	-	-	-	0.009	TF binding or chromatin accessibility peak (0.87083)	ATAC; ChIPseq; H3K27ac
		rs2070512	22	21949411	21595122	C	A	0.807464	-0.0777474	0.0135424	9.40987e-09	intron_variant	UBE2L3	-	-	-	0.009	TF binding + chromatin accessibility peak (0.60906)	ChIPseq; DHS; ATAC; H3K27ac
		rs2876971	22	21972401	21618112	G	T	0.80804	-0.0770687	0.0134293	9.53202e-09	intron_variant	UBE2L3	-	-	-	0.009	TF binding or chromatin accessibility peak (0.58955)	ATAC; H3K27ac
		22:21953139_CT_C	22	21953139	21598850	C	CT	0.807315	-0.0780155	0.0135996	9.65875e-09	intron_variant	UBE2L3	-	-	0.393	0.009	-	H3K27ac
		rs131660	22	21917757	21563468	G	A	0.192217	0.0804758	0.0140483	1.01318e-08	upstream_gene_variant	UBE2L3	-	-	2.632	0.008	Other (0.18412)	ATAC; H3K27ac
		rs2266964	22	21958304	21604015	G	A	0.807441	-0.0775978	0.0135429	1.00566e-08	intron_variant	UBE2L3	-	-	-	0.008	TF binding + chromatin accessibility peak (0.60906)	ATAC; caQTL; ChIPseq; H3K27ac
		rs5749493	22	21939687	21585398	C	A	0.192403	0.0772573	0.0134879	1.01684e-08	intron_variant	UBE2L3	-	-	0.612	0.008	TF binding or chromatin accessibility peak (0.58955)	ATAC; bQTL; caQTL; DHS; H3K27ac
		rs5754422	22	21980257	21625968	G	A	0.808056	-0.0775908	0.0135536	1.03601e-08	downstream_gene_variant	UBE2L3	-	-	-	0.008	TF binding + any motif + Footprint + chromatin accessibility peak (0.60823)	ATAC; bQTL; ChIPseq; DHS; H3K27ac
		rs5754217	22	21939675	21585386	G	T	0.192449	0.077217	0.0134877	1.03437e-08	intron_variant	UBE2L3	-	-	0.166	0.008	TF binding or chromatin accessibility peak (0.35297)	ATAC; bQTL; caQTL; DHS; H3K27ac
		rs8139079	22	21971632	21617343	G	T	0.808049	-0.0768883	0.0134295	1.03232e-08	intron_variant	UBE2L3	-	-	-	0.008	TF binding or chromatin accessibility peak (0.58955)	ATAC; H3K27ac
		rs5749485	22	21938224	21583935	C	A	0.807621	-0.0774486	0.0135464	1.08245e-08	intron_variant	UBE2L3	-	-	-	0.008	TF binding or chromatin accessibility peak (0.58955)	ATAC; ChIPseq; H3K27ac
		rs5994638	22	21953276	21598987	G	A	0.807437	-0.0777088	0.0135993	1.10226e-08	intron_variant	UBE2L3	-	-	-	0.008	TF binding or chromatin accessibility peak (0.58955)	ATAC; ChIPseq; H3K27ac
		rs5998644	22	21953288	21598999	C	T	0.807431	-0.0776923	0.0135991	1.10959e-08	intron_variant	UBE2L3	-	-	-	0.008	TF binding or chromatin accessibility peak (0.58955)	ATAC; ChIPseq; H3K27ac
		rs181363	22	21932264	21577975	G	A	0.807496	-0.0780043	0.0136581	1.1217e-08	intron_variant	UBE2L3	-	-	-	0.007	eQTL/caQTL + TF binding / chromatin accessibility peak (0.55436)	bQTL; DHS; ATAC; H3K27ac
		rs140492	22	21923144	21568855	C	A	0.807589	-0.0788956	0.0138277	1.15934e-08	intron_variant	UBE2L3	-	-	-	0.007	TF binding + chromatin accessibility peak (0.60906)	ATAC; bQTL; caQTL; ChIPseq; eRNA; H3K27ac
		rs738127	22	21968221	21613932	G	A	0.191932	0.0770016	0.0134876	1.13596e-08	intron_variant	UBE2L3	-	-	0.349	0.007	eQTL/caQTL + TF binding / chromatin accessibility peak (0.55324)	caQTL; ATAC; H3K27ac
		rs4821112	22	21964761	21610472	G	A	0.191932	0.0769341	0.0134877	1.17014e-08	intron_variant	UBE2L3	-	-	0.007	0.007	eQTL/caQTL + TF binding / chromatin accessibility peak (0.55436)	ATAC; H3K27ac
		rs5754352	22	21964951	21610662	C	T	0.191932	0.0769341	0.0134877	1.17014e-08	intron_variant	UBE2L3	-	-	6.717	0.007	eQTL/caQTL + TF binding / chromatin accessibility peak (0.55436)	ChIPseq; eRNA; ATAC; H3K27ac
		rs738129	22	21971041	21616752	C	T	0.18968	0.0774545	0.0135876	1.19546e-08	intron_variant	UBE2L3	-	-	0.155	0.007	eQTL/caQTL + TF binding / chromatin accessibility peak (0.73333)	ATAC; ChIPseq; H3K27ac
		rs66534072	22	21936152	21581863	G	C	0.807547	-0.0775244	0.0136024	1.20274e-08	intron_variant	UBE2L3	-	-	-	0.007	TF binding + any motif + chromatin accessibility peak (0.84868)	ATAC; H3K27ac
		rs5754295	22	21951740	21597451	C	A	0.191927	0.0772067	0.0135458	1.20033e-08	intron_variant	UBE2L3	-	-	1.117	0.007	eQTL/caQTL + TF binding / chromatin accessibility peak (0.55436)	ATAC; caQTL; H3K27ac
		rs5754323	22	21957992	21603703	C	T	0.807381	-0.0774814	0.0136001	1.21844e-08	intron_variant	UBE2L3	-	-	-	0.007	TF binding or chromatin accessibility peak (0.535)	ATAC; ChIPseq; H3K27ac
		rs181362	22	21932068	21577779	C	T	0.192505	0.0777981	0.0136581	1.22563e-08	intron_variant	UBE2L3	-	-	4.69	0.007	TF binding + any motif + Footprint + chromatin accessibility peak (0.56896)	bQTL; ATAC; H3K27ac
		rs5754426	22	21980638	21626349	C	T	0.8084	-0.0772019	0.0135577	1.23878e-08	downstream_gene_variant	UBE2L3	-	-	-	0.007	TF binding + any motif + Footprint + chromatin accessibility peak (0.8658)	caQTL; ChIPseq; DHS; eRNA; footprints; H3K27ac
		rs12169001	22	21966833	21612544	C	T	0.191867	0.0768116	0.013488	1.23511e-08	intron_variant	UBE2L3	-	-	3.623	0.007	TF binding or chromatin accessibility peak (0.58955)	ATAC
		rs131655	22	21917239	21562950	C	CA	0.191178	0.0809074	0.0142275	1.29539e-08	upstream_gene_variant	UBE2L3	-	-	0.581	0.007	TF binding + chromatin accessibility peak (0.609060	ATAC; DHS; H3K27ac
		rs73166632	22	21946173	21591884	G	A	0.808093	-0.0770773	0.0135465	1.27171e-08	intron_variant	UBE2L3	-	-	-	0.007	TF binding + chromatin accessibility peak (0.70497)	ATAC; caQTL; ChIPseq; DHS; H3K27ac
		rs878825	22	21982249	21627960	C	T	0.80789	-0.0777157	0.0136733	1.31778e-08	downstream_gene_variant	UBE2L3	-	-	-	0.006	eQTL/caQTL + TF binding + any motif + Footprint + chromatin accessibility peak (0.9)	DHS; eRNA; H3K27ac
		rs4821130	22	21980894	21626605	C	T	0.191597	0.0770102	0.0135591	1.35009e-08	downstream_gene_variant	UBE2L3	-	-	6.899	0.006	TF binding + chromatin accessibility peak (0.60906)	ATAC; ChIPseq; DHS; H3K27ac
		rs4821108	22	21959038	21604749	G	C	0.191946	0.0769174	0.0135453	1.35851e-08	intron_variant	UBE2L3	-	-	0.243	0.006	TF binding + any motif + Footprint + chromatin accessibility peak (0.69075)	ATAC; H3K27ac
		rs757433023	22	21924589	21570300	TATTA	T	0.192349	0.0785027	0.0138346	1.39213e-08	intron_variant	UBE2L3	-	-	3.903	0.006	TF binding + chromatin accessibility peak (0.60906)	ATAC; H3K27ac
		rs2283789	22	21944478	21590189	G	T	0.808143	-0.0769056	0.0135465	1.36958e-08	intron_variant	UBE2L3	-	-	-	0.006	TF binding or chromatin accessibility peak (0.63783)	bQTL; H3K27ac
		rs140489	22	21921294	21567005	G	A	0.192265	0.0787747	0.0138864	1.40474e-08	upstream_gene_variant	UBE2L3	-	-	0.664	0.006	TF binding + any motif + Footprint + chromatin accessibility peak (0.84289)	ATAC; ChIPseq; DHS; H3K27ac
		rs5754238	22	21943664	21589649	C	T	0.808136	-0.0768935	0.0135466	1.3771e-08	intron_variant	UBE2L3	-	-	-	0.006	TF binding or chromatin accessibility peak (1)	ATAC; caQTL; DHS; H3K27ac
		rs1034329	22	21943938	21589375	G	C	0.808136	-0.0768935	0.0135466	1.3771e-08	intron_variant	UBE2L3	-	-	-	0.006	TF binding + any motif + Footprint + chromatin accessibility peak (0.60075)	ATAC; H3K27ac
		rs2283790	22	21956653	21602364	G	A	0.80807	-0.076859	0.0135456	1.39422e-08	intron_variant	UBE2L3	-	-	-	0.006	eQTL/caQTL + TF binding / chromatin accessibility peak (0.55436)	ATAC; caQTL; DHS; H3K27ac
		rs7444	22	21976934	21622645	C	T	0.807357	-0.0770695	0.0135976	1.44584e-08	3_prime_UTR_variant	UBE2L3	-	-	-	0.006	TF binding + any motif + chromatin accessibility peak (0.34476)	ATAC; bQTL; caQTL; ChIPseq; DHS; eRNA; H3K27ac
		rs131659	22	21917708	21563419	G	A	0.809859	-0.0797169	0.0140871	1.52397e-08	upstream_gene_variant	UBE2L3	-	-	-	0.006	TF binding or chromatin accessibility peak (0.58955)	ATAC; ChIPseq; H3K27ac
		rs181360	22	21928916	21574627	G	T	0.808104	-0.0776748	0.0137178	1.49337e-08	intron_variant	UBE2L3	-	-	-	0.006	eQTL/caQTL + TF binding / chromatin accessibility peak (0.55436)	ATAC; bQTL; caQTL; ChIPseq; DHS; footprints; H3K27ac
		rs140490	22	21921686	21567397	G	T	0.192281	0.0786038	0.0138865	1.50967e-08	upstream_gene_variant	UBE2L3	-	-	0.517	0.006	TF binding + chromatin accessibility peak (0.60906)	ATAC; bQTL; caQTL; ChIPseq; eRNA; H3K27ac
		rs131658	22	21917626	21563337	G	C	0.807762	-0.0794581	0.0140491	1.55183e-08	upstream_gene_variant	UBE2L3	-	-	-	0.006	TF binding + chromatin accessibility peak (0.60906)	H3K27ac
		rs181359	22	21928641	21574352	G	A	0.192031	0.0775683	0.0137167	1.55822e-08	intron_variant	UBE2L3	-	-	2.098	0.005	eQTL/caQTL + TF binding / chromatin accessibility peak (0.55436)	ATAC; caQTL; ChIPseq; H3K27ac
		rs181366	22	21933780	21579491	C	T	0.191845	0.077217	0.0136617	1.58515e-08	intron_variant	UBE2L3	-	-	5.334	0.005	TF binding + chromatin accessibility peak (0.60906)	DHS; ATAC; H3K27ac
		rs5754387	22	21974703	21620414	G	C	0.196093	0.0768179	0.0135902	1.58177e-08	intron_variant	UBE2L3	-	-	1.037	0.005	eQTL/caQTL + TF binding / chromatin accessibility peak (0.55436)	ATAC; caQTL; DHS; eRNA; H3K27ac
		rs2298429	22	21983260	21628971	G	A	0.815207	-0.0781802	0.0138426	1.6251e-08	downstream_gene_variant	UBE2L3	-	-	-	0.005	eQTL/caQTL + TF binding / chromatin accessibility peak (0.55436)	ATAC; bQTL; caQTL; ChIPseq; DHS; eRNA; footprints; H3K27ac
		rs5998599	22	21941981	21587692	G	A	0.80827	-0.0768531	0.0136043	1.61221e-08	intron_variant	UBE2L3	-	-	-	0.005	eQTL/caQTL + TF binding + any motif + Footprint + chromatin accessibility peak (0.40281)	ATAC; caQTL; ChIPseq; DHS; eRNA; H3K27ac
		rs5998619	22	21945851	21591562	G	A	0.191756	0.076832	0.0136039	1.6252e-08	intron_variant	UBE2L3	-	-	0.1	0.005	TF binding + chromatin accessibility peak (0.60906)	ATAC; DHS; H3K27ac
		rs5998576	22	21938590	21584301	C	T	0.191767	0.0767881	0.0136069	1.66795e-08	intron_variant	UBE2L3	-	-	2.884	0.005	TF binding or chromatin accessibility peak (0.44924)	ATAC; bQTL; H3K27ac
		rs140488	22	21919671	21565382	G	A	0.80825	-0.0788099	0.0139977	1.80006e-08	upstream_gene_variant	UBE2L3	-	-	-	0.005	TF binding + any motif + Footprint + chromatin accessibility peak (0.590570	ATAC; DHS; H3K27ac
		rs140491	22	21922364	21568075	C	T	0.808391	-0.0782131	0.0138902	1.79353e-08	intron_variant	UBE2L3	-	-	-	0.005	TF binding + chromatin accessibility peak (0.60906)	ATAC; bQTL; ChIPseq; DHS; eRNA; footprints; H3K27ac
